# Contribution of Mendelian disorders in a population-based pediatric neurodegeneration cohort

**DOI:** 10.1101/2022.03.15.22271876

**Authors:** Rose Guo, Frank D. Mentch, Dong Li, Erin E. Will, Rebecca C. Ahrens-Nicklas, Elizabeth J. Bhoj

**Affiliations:** Division of Human Genetics, Children’s Hospital of Philadelphia, Philadelphia, Pennsylvania, USA; Center for Applied Genomics, Children’s Hospital of Philadelphia, Philadelphia, Pennsylvania, USA; Division of Genomic Diagnostics and Department of Pathology, Children’s Hospital of Philadelphia, Philadelphia, Pennsylvania, USA

**Keywords:** Regression, Pediatric Neurology, Medical Genetics, Rett syndrome, mitochondrial disease, Neuroscience, Biobanking

## Abstract

**Objectives:** To evaluate Mendelian causes of neurodegenerative disorders in a cohort of pediatric patients as pediatric neurodegenerative disorders are a rare, diverse group of diseases. As molecular testing has advanced, many children can be diagnosed, but the relative contribution of various disorders is unclear.

**Study Design:** Patients enrolled in the Center for Applied Genomics (CAG) Biobank at the Children’s Hospital of Philadelphia with neurodegenerative symptoms were identified using an algorithm that consisted of including and excluding selected ICD9 and ICD10 codes. A manual chart review was then performed to abstract detailed clinical information.

**Results:** Out of approximately 100,000 patients enrolled in the CAG Biobank, 76 had a neurodegenerative phenotype. Following chart review, 7 patients were excluded. Of the remaining 69 patients, 42 had a genetic diagnosis (60.9%) and 27 were undiagnosed (39.1%). There were 32 unique disorders. Common diagnoses included Rett syndrome, mitochondrial disorders and neuronal ceroid lipofuscinoses.

**Conclusions:** The disorders encountered in our cohort demonstrate the diverse diseases and pathophysiology that contribute to pediatric neurodegeneration. Establishing a diagnosis often informed clinical management, although curative treatment options are lacking. Many patients who underwent genetic evaluation remained undiagnosed, highlighting the importance of continued research efforts in this field.
