## Supplemental Table 4 for "Contribution of Mendelian disorders in a population-based pediatric neurodegeneration cohort"

### Sheet: Sheet1
Patient Number	Age at last evaluation	Clinical features	Previous Genetic testing	Previous Metabolic testing	Imaging/Additional testing
1	< 5y	Developmental delay with regression; Complex partial seizures; Progressive left cortical volume loss	Non-diagnostic: SNP array, mtDNA common mutation panel at Baylor	Non-diagnostic: PAA, plasma lactate/pyruvate, plasma carnitine, ammonia, UOA, CSF lactate, CSF AA, CSF NT, CSF glucose, CSF protein, CK	Brain MRI
2	<5 y	Develpmental delay after fever/seizure; Microcephaly	Non-diagnostic: karyotype, angelman methylation testing, ARX, CDLK5, FOXG1, MECP2, MEF2C, TCF4, ZEB2, SNP array >10Mb ROH (PEX1?); GeneDx Epilepsy panel	Non-diagnostic: polyols, uric acid, CK, UOA, CSF studies, PAA, plasma carnitine	Brain MRI/MRS
3	<5 y	Quadriplegic infantile erebral palsy; nystagmus; optic atrophy; normal cognition	Non-diagnostic: Rett sequencing; 22q11.2 FISH, karyotype; 5 gene mtDNA MELAS	Non-diagnostic: PAA, UOA, PDH, and PC assays (fibroblasts), VLCFA, CK, pyruvate/lactate, uric acid	Brain MRI/MRS
4	10-14 y	Congenital hypotonia; developmental delay; areflexia; progressive cerebellar atrophy	Non-diagnostic: karyotype, PWS/AS methylation testing, DMD sequencing, SMA testing , myotonic dystrophy testing , LGMD testing, congenital muscular dystrophy, common mtDNA mutation panel, SNP array, SIL1, MTM1	Non-diagnostic: CK, VLCFA, ACP, carnitine, UOA, uric acid, lactate/pyruvate, ammonia, UAA, N-glycan, CDT; O-glycans	Brain MRI, EMG with proximal muscle diffuse myopathy; muscle biopsy
5	15-19 y	Leukodystrophy with delayed milestones; regression but attended junior college	Non-diagnostic: FA2H sequening, PLA2G6 sequencing, exome sequencing	Non-diagnostic: CK	Brain MRI; EMG
6	<5 y	Kaposiform lymphangiomatosis; Recurrent pleural and pericardial effusions; Myelofibrosis; Diffuse brain volume loss	Non-diagnostic: Penn somatic overgrowth panel	No testing reported	Brain MRI, EEG
7	20-24 y	Mild autism with subacute onset of visual hallucinosis, withdrawal, retrograde amnesia, confusion and bradykinesia; persistent multiple acyl-coa dehydrogenase pattern on acylcarnitine profile, responsive to riboflavin	Non-diagnostic: mtDNA (muscle), NPC1, SHANK3; exome sequencing	Non-diagnostic	Brain/spine MRI; skin + muscle biopsy
8	15-19 y	Leigh-like Syndrome (rapid decompensation provoked by viral illness, with rapid clinical and radiographic recovery; residual developmental delay, tremor and dysarthria +/- distal weakness), primary amenorrhea	Non-diagnostic: exome + reanalysis, mtDNA, negative research WGS	Non-diagnostic	Brain MRI, skin + muscle biopsy
9	5-19 y	Leukodystrophy vs. multple sclerosis following febrile illness	No testing reported	Non-diagnostic	BrainMRI
10	15-19 y	Absence seizures; attention deficet disorder	Non-diagnostic: karyotype, 22q FISH	No testing reported	Brain MRI
11	10-14 y	Depression; psychosis; headaches after head trauma	Non-diagnostic: ARSA sequencing	Non-diagnostic	Brain MRI
12	5-9 y	Post-infectious cerebellitis (manifesting as ataxia and dysarthria); significant dysarthria and opsoclonus	Non-diagnostic: PDH sequencing, fredrich's ataxia and ataxia telangiectasia testing	Non-diagnostic	Brain MRI; oligoclonal bands on CSF
13	10-14 y	Leukoencephalopathy, global developmental delays, short stature, failure to thrive, seizures	Non-diagnostic: exome sequencing, mtDNA, SNP array	Non-diagnostic	Brain MRI/MRS
14	15-19 y	Developmental delay, hypotonia, and white matter abnormalities on MRI (hypomyelinating leukoencephalopathy)	Non-diagnostic: fragile X, Prader-Willi/Angelman sequncing, CGH, Rett sequencing, mtDNA	Non-diagnostic: TSH/T4, Lactate/pyruvate, ammonia, amino acids, acylcarnitine profile, lysosomal panel, perioxisomal panel	Brain MRI
15	25-29 y	White matter changes, epilepsy, cerebral palsy, static encephalopathy with temporal lobe cysts	Non-diagnostic: chromosome analysis, subtelomeric FISH, SNP array, angelman, MECP2, CDKL5, FOXG1, ARX, MEF2C, ZEB2, TCF4, select mtDNA, PLA2G6, PANK2	Non-diagnostic	Brain MRI
16	20-24 y	Leukodystrophy with anterior temporal cysts, hearing loss	Non-diagnostic: Aicardi goutieres panel sequencing; SNP array	Non-diagnostic	Brain MRI
17	<5 y	Strabismus/esotropia, global developmental delay, hypotonia, microcephaly, progressive cerebellar atrophy MRI, early poor feeding	Non-diagnostic: exome sequening, mtDNA	Non-diagnostic	Brain MRI
18	5-9 y	Progressive leukodystrophy	Non-diagnostic: Fragile X, mitochondrial disease gene sequencing, lysosomal storage disease panel, CSF neurotransmitters		None
19	10-14 y	Structural brain anomalies and seizures, Peter anomaly of both eyes, developmental delay, posterior spinal fusion	Non-diagnostic: telomere analysis; NPHP1	Nondiagnostic: MMA (low)	Brian MRI
20	20-24 y	Cognitive impairment, hypotonia, joint laxity, global developmental delay, non-verbal, progressive cerebellar atrophy, scoliosis, short stature, delayed purberty, history of small aortic aneurysm, and dysmorphic features	Non-diagnostic: CGD panel	Non-diagnostic	Brain MRI; skin bx
21	5-9 y	Leigh syndrome with developmental delay, hypotonia, acute developmental regression; brain MRI showed bilateral symmetrical hyperintensity in the globus pallidus putamen and caudate nucleus; dystonia; nystagmus, and G6PD	Non-diagnostic: SNP array	Nondiagnostic	Brain MRI
22	5-9 y	Developmental delays, microcephaly, and white matter changes	Non-diagnostic: X-linked ID panel, CGH array, Pelizaeus Merzbacher sequencing	Non-diagnostic	Brain MRI
23	15-19 y	Intellectual disability, mild spastic paraplegia and epilepsy; frontal leukoencephalopathy with some cystic rarefaction	Non-diagnostic: GFAP sequencing; vanishing white matter panel; exome sequencing; normal karyotype	Non-diagnostic	Brain MRI
24	25-29 y	Developmental delay	No testing reported	No testing reported	None
25	15-19 y	Slowly progressive encephalopathy, developmental delay, white matter changes, seizures	Non-diagnostic: SNP array, angelman syndrome sequenicng, 4p FISH	Non-diagnostic	Brain MRI
